# Analytical Evaluation of Whole Genome Sequencing for Acute Myeloid Leukemia

**DOI:** 10.1101/2025.10.30.25339095

**Authors:** Weida Gong, Guidantonio Malagoli Tagliazucchi, Stewart Comer, Megha Ghildiyal, Mauro Chavez, Kan Nobuta, Tevfik Umut Dincer, Nandini Badarinarayan, Grace Kim, Quyen Bui, Carey Davis, Sean Truong, Severine Catreux, Taylor O’Connell, Colin Russell, Yutong Qiu, Francesco Brundu, Ashutosh Vashisht, Ashis Mondal, David Spencer, Sung Kim, Eileen de Feo, Ravindra Kolhe

## Abstract

Acute myeloid leukemia (AML) is the most common leukemia in adults and current methods rely on cytogenic and molecular profiling for AML classification and risk stratification. Recent advances have demonstrated that next generation sequencing (NGS) may improve prognostic prediction and risk stratification of AML patients. A tumor-only high coverage (∼220x) whole genome sequencing (WGS) method was developed and its analytical performance (limit of detection (LoD), sensitivity, and precision) was evaluated with clinical samples. Overall, the assay observed analytical sensitivity of 97.6%, 89.5% and 92.9% for small variants, Structural Variants (SV) and Copy Number Alterations (CNA), respectively comparing against reference sets from multiple modalities. LoD was evaluated as a function of sequence coverage and somatic variant allele frequency (VAF). At a given sequence depth of 140X, small variants (SNVs and indels) and SV achieved 95% detection rates when VAFs were 5% and 7.3%, respectively. CNA were detected with copy number fold change of 1.09 and 0.87 for duplication and deletion events, respectively. Further, loss of heterozygosity was detected with tumor purity of 17%. In Summary, the results demonstrate the WGS tumor-only (WGS TO) pipeline has high sensitivity in all variant types with a fast turnaround time of ∼5 days and can be used to identify variants indicative for AML treatment options.
