## Supplemental Table 2 for "Analytical Evaluation of Whole Genome Sequencing for Acute Myeloid Leukemia"

### Sheet: LoD experiment setup
Sample	Variant	Coverage	Target Tumor Fraction
			0	0.25	0.33	0.5	0.75	1
Seraseq	Small variants	100	12	9	12	12	12	12
		120	12	9	12	12	12	12
		125	12	9	12	12	12	12
		130	12	9	12	12	12	12
		140	12	9	12	12	12	12
		150	12	9	12	12	12	12
		175	12	9	12	12	12	12
Sample	Variant	Coverage	Target Tumor Fraction
			0.05	0.1	0.2	0.4	0.6
Kasumi-1	SVs	140	4	4	4	4	4
NOMO-1			4	4	4	4	4
HCC1187	CNAs	140	20	20	40	40	40

### Sheet: Small variants
GenomicLocation	GeneID	HGVS	Prot	COSMIC_ID	VAF	Mutation_Type
chr9:130713016-130887670	ABL1	c.944C>T	p.T315l	12560	10	SNV
chr20:32358331-32439319	ASXL1	c.1934dup	p.G646fs*12	34219	10	Insertion
chr7:140730665-140924929	BRAF	c.1799T>A	p.V600E	476	10	SNV
chr19:12938609-12944489	CALR	c.1099_1150del	p.L367fs*46	1738055	5	Deletion
chr11:119206339-119308149	CBL	c.1259G>A	p.R420Q	34077	10	SNV
chr11:119206339-119308149	CBL	c.1139T>C	p.L380P	34055	10	SNV
chr19:33302857-33305054	CEBPA	c.68dup	p.H24fs*84	18922	15	Insertion
chr19:33302857-33305054	CEBPA	c.937_939dup	p.K313_V314insK	18099	15	Insertion
chr1:36466043-36483278	CSF3R	c.1853C>T	p.T618l	1737962	5	SNV
chr13:28003274-28100576	FLT3	c.1759_1800dup	p.N600_L601_insNEYVDFREYEYD	N/A	5	Internal tandem duplication
chr13:28003274-28100576	FLT3	c.1806_1807insGGGGCTTTCAGAGAATATGAATATGATCTCAAA	K602_W603insGAFREYEYDLK	N/A	10	Internal tandem duplication + 5bp foreign sequence
chr13:28003274-28100576	FLT3	c.2503G>T	p.D835Y	28747	5	SNV
chr2:208255214-208256181	IDH1	c.394C>T	p.R132C	28747	5	SNV
chr9:4985272-5129948	JAK2	c.1849G>T	p.V617F	12600	5	SNV
chr9:4985272-5129948	JAK2	c.1624_1629del	p.N542_E543del	24440	10	Deletion
chr1:43337818-43354466	MPL	c.1544G>T	p.W515L	18918	5	SNV
chr3:38138478-38143022	MYD88	c.794T>C	p.L265P	85940	10	SNV
chr2:197389784-197435028	SF3B1	c.2098A>G	p.K700E	84677	5	SNV
chr2:197389784-197435028	SF3B1	c.1998G>T	p.K666N	131557	5	SNV
chr17:76734115-76737333	SRSF2	c.284_307del	p.P95_R102del	146289	5	Deletion
chr21:43092956-43107570	U2AF1	c.101C>T	p.S34F	166866	10	SNV

### Sheet: SV
Cell line	Mutation	VAF
Kasumi-1	t(8;21)(q22;q22.1)[RUNX1-RUNXT1]	0.35
Nomo-1	t(9;11)(p22;q23)[KMT2A-MLLT3]	0.46

### Sheet: CNAs
Chromosome	Start	End	Type	Size (bp)	Size	Copy Number
chr1	114927987	117052377	<DUP>	2124390	500 KB -5 MB	3
chr2	10182041	11340872	<DUP>	1158831	500 KB -5 MB	3
chr2	54339709	55077319	<DEL>	737610	500 KB -5 MB	1
chr2	221633793	222290639	<DUP>	656846	500 KB -5 MB	3
chr3	9464894	10566008	<DUP>	1101114	500 KB -5 MB	3
chr5	37139700	46405538	<DUP>	9265838	5-10 MB	3
chr6	1864267	5740662	<DUP>	3876395	500 KB -5 MB	3
chr8	123656930	126449889	<DEL>	2792959	500 KB -5 MB	1
chr10	22502968	29842810	<DUP>	7339842	5-10 MB	3
chr11	9128512	10463167	<DUP>	1334655	500 KB -5 MB	3
chr12	128424694	129071439	<DEL>	646745	500 KB -5 MB	1
chr15	84936472	85490843	<DUP>	554371	500 KB -5 MB	3
chr3	12160	9464631	<CNLOH>	9452471	5-10 MB	2
chr7	149545595	159332593	<CNLOH>	9786998	5-10 MB	2
chr11	196589	5558072	<CNLOH>	5361483	5-10 MB	2
chr12	129071393	133260376	<CNLOH>	4188983	500 KB -5 MB	2
chr19	253584	5823659	<CNLOH>	5570075	5-10 MB	2
