## Supplemental Table 4 for "Analytical Evaluation of Whole Genome Sequencing for Acute Myeloid Leukemia"

### Sheet: Experiment set up
Sample	# Samples	# Variants	# Repeatability	# Reproducibility
Seraseq	6	13	3	9
Kasumi-1	10	41	12	33
Clinical Samples	15	11	3	6

### Sheet: Kasumi-1
Chromosome	Position	Ref	Alt
chr1	39900405	G	C
chr1	156873547	C	T
chr1	158669501	C	T
chr2	214767531	CA	TG
chr3	12368212	CTC	TGT
chr3	12376812	G	A
chr3	72379325	C	T
chr4	1798189	G	A
chr4	54733174	T	A
chr5	122451496	A	G
chr5	177097632	T	C
chr6	26056082	G	C
chr6	30707413	T	C
chr6	32200917	C	T
chr6	36684514	A	G
chr6	93246840	A	C
chr6	151956670	A	G
chr7	13940571	G	C
chr7	13941266	T	C
chr7	13977382	CC	TG
chr7	13981708	TT	GC
chr7	106868150	G	A
chr7	140793618	A	G
chr8	41932343	C	T
chr8	68080778	AT	GC
chr8	116854417	T	TCCCG
chr8	116854418	T	G
chr9	107488052	G	C
chr10	27077478	C	T
chr11	64371448	C	A
chr11	69814247	CA	TG
chr12	132625705	G	A
chr15	98707778	C	T
chr16	50792674	G	A
chr16	67621458	A	G
chr16	72811633	G	T
chr17	7674220	C	T
chr17	42223543	G	A
chr17	45273707	T	C
chr19	1612407	T	A
chr19	11035069	TG	T

### Sheet: Seraseq
Gene ID ​	HGVS ​	Prot ​	COSMIC ID​	Observed VAF	Expected VAF ​	Mutation type​
ABL1​	c.944C>T​	p.T315I​	12560​	0.0713	10%​	SNV​
ASXL1​	c.1900_1922del​	p.E635fs*15​	36165​	0.0543	10%​	Deletion​
ASXL1​	c.1934dup​	p.G646fs*12​	34210​	0.0499	10%​	Insertion​
BRAF​	c.1799T>A​	p.V600E​	476​	0.0554	10%​	SNV​
CBL​	c.1259G>A​	p.R420Q​	34077​	0.0554	10%​	SNV​
CBL​	c.1139T>C​	p.L380P​	34055​	0.1097	10%​	SNV​
CEBPA​	c.68dup​	p.H24fs*84​	18922​	0.0878	15%​	Insertion​
CEBPA​	c.937_939dup​	p.K313_V314insK​	18099​	0.0974	15%​	Insertion​
FLT3​	c.1806_1807insGGGGCTTTCAGAGAATATGAATATGATCTCAAA	K602_W603insGAFREYEYDLK​	N/A​	0.0503	10%​	Internal tandem duplication + 5 bp foreign sequence​
FLT3​	c.2503G>T​	p.D835Y​	783​	0.0641	10%​	SNV​
JAK2​	c.1624_1629del​	p.N542_E543del​	24440​	0.0585	10%​	Deletion​
MYD88​	c.794T>C​	p.L265P​	85940​	0.0681	10%​	SNV​
U2AF1​	c.101C>T​	p.S34F​	166866​	0.078	10%​	SNV​

### Sheet: AML clinical samples
#CHROM	POS	REF	ALT
chr17	76736877	G	C
chr4	105235289	GAAAA	G
chr5	171410539	C	CTCTG
chr7	148846601	TA	T
chr12	25245350	C	T
chr1	114716127	C	A
chr1	114716123	C	T
chr2	25234418	AC	A
chr21	43104346	G	A
chr5	171410541	C	CTGCA
chr1	114716126	C	T
chr13	28018505	C	A
chr11	32396364	G	GACCGTTTC
